# K-mer based method for finding sequence type-specific PCR primers for *Listeria monocytogenes*

**DOI:** 10.64898/2025.12.01.25341377

**Authors:** Reidar Andreson, Age Brauer, Lauris Kaplinski, Merle Külaots, Signe Saumaa, Ants Kurg, Maido Remm

## Abstract

*Listeria monocytogenes* is a deadly foodborne pathogen for which rapid identification of outbreak strains is critical. Yet current sequence typing methods such as multi locus sequence typing or whole-genome sequencing are time consuming and resource intensive. In this study, we developed a k-mer-based computational approach to pinpoint genomic regions unique to specific *L. monocytogenes* sequence types and designed polymerase chain reaction primers targeting each type’s signature sequences. We screened thousands of genomes to identify robust type-specific markers, then validated the resulting primer sets on 51 isolates representing 17 sequence types in both singleplex and multiplex PCR assays. The primers successfully identified their target sequence types with 100% sensitivity and specificity across the tested isolates, even when assays were combined in multiplex format. This k-mer guided primer design strategy enables rapid and low-cost sequence typing of *L. monocytogenes* for routine screening and outbreak response. It bridges the gap between lengthy genomic sequencing workflows and the need for immediate field ready strain identification in food safety or other public health contexts.
