## Supplemental Table S2 for "K-mer based method for finding sequence type-specific PCR primers for *Listeria monocytogenes*"

### Sheet: Primer sequences
Table S2. Experimentally tested type-specific PCR primer sequences and their properties
Primer ID	Sequence 5'-3'	Length	Tm	GC%	Prod size
ST5_2_L	GAAGACCCTGAAAACCCGGT	20	59.89	55.00	176
ST5_2_R	GCGGTTGTTGGATTGTACGG	20	59.83	55.00	176			WORKING PCR primers
ST5_4_L	ATGGGGCTTGGTAAAACGGT	20	59.89	50.00	376			NOT WORKING PCR primers
ST5_4_R	GCGCGAATACATGATTGCGT	20	60.04	50.00	376
ST5_15_L	CCAGTGATCCACAACCCGAA	20	59.96	55.00	571
ST5_15_R	GATGTTCTGGAGCAGCCTGT	20	60.04	55.00	571
ST5_17_L	ACATTGCTGCGACACTCAGA	20	59.97	50.00	786
ST5_17_R	ACGGCTTGGAAACGAAAAGC	20	59.97	50.00	786
ST7_4_L	GATGCGAAGGTAGGGTTGCT	20	60.11	55.00	124
ST7_4_R	TGCTGACCACCACCAAAAGA	20	59.74	50.00	124
ST7_6_L	TTTGGTTCGTCGTCACCGAT	20	59.97	50.00	947
ST7_6_R	GCTCGTGTTGCAAAACGTCT	20	59.97	50.00	947
ST7_7_L	TCACTTCCGATACGCAGAGC	20	59.90	55.00	285
ST7_7_R	AGGGAATCCAGTGCGTCTTG	20	60.04	55.00	285
ST7_10_L	CCGGCATTTTTGGAATTCCCA	21	59.72	47.62	159
ST7_10_R	TCTTCGGCAGGGTTAACCAT	20	59.01	50.00	159
ST29_7_L	GCCGATATTCGCGCAACATT	20	60.04	50.00	125
ST29_7_R	AGGTTGCCAGTACGGACTTG	20	59.97	55.00	125
ST29_9_L	ACGGAGGTGCAAAGTGGAAT	20	59.89	50.00	788
ST29_9_R	TACGTCCGTGAAAGGCATCG	20	60.46	55.00	788
ST29_10_L	TGCTGGAGGTTTTAGCGAGG	20	60.04	55.00	569
ST29_10_R	ATGCAAGAAAAATCGCGCGT	20	60.11	45.00	569
ST29_12_L	TCACTTGTGCGTAGTGACCC	20	59.97	55.00	258
ST29_12_R	TTGGCGTTTGTACAGCAACG	20	59.97	50.00	258
ST37_1_L	GTCATCACGGCAATTACGGC	20	59.97	55.00	62
ST37_1_R	ACAGGGATTTTATGCACCGC	20	58.90	50.00	62
ST37_2_L	ATACGGCGCAAATTCTTGGC	20	59.90	50.00	62
ST37_2_R	TGTTAAACGAGCCTTTACGCG	21	59.54	47.62	62
ST37_3_L	AAAAATCCCCAGTTCTCGACG	21	58.58	47.62	60
ST37_3_R	TGGCTCGACTTTTAAACCGA	20	57.47	45.00	60
ST37_4_L	ATCATCCTGTTGGGGTTCCG	20	59.74	55.00	82
ST37_4_R	TGGAACTTCCAAACCCGCTT	20	60.11	50.00	82
ST37_5_L	AGCAGGCGAAATGTAGTGGT	20	59.68	50.00	172
ST37_5_R	AGAGGAAGATACCGCGATGG	20	59.04	55.00	172
ST37_6_L	TTAAGGGGAGAGGAGCGACA	20	59.96	55.00	345
ST37_6_R	TGCACAGCTTTAGGGCTACC	20	60.04	55.00	345
ST37_7_L	AAGTTCCGGACGCTGACTTT	20	59.89	50.00	123
ST37_7_R	TTGGCTTGCCTTGTTCATGC	20	59.97	50.00	123
ST37_8_L	GCCTGTGCTCAATTTGCCAG	20	60.39	55.00	163
ST37_8_R	CGCTTTCCATATGCGTCCCA	20	60.81	55.00	163
ST37_9_L	CTAAAACGCGGATGCTGCTC	20	59.97	55.00	942
ST37_9_R	CATTATTGCCGGTGCCATCG	20	60.04	55.00	942
ST37_10_L	ACATTGGGCGCGTAAAGGTA	20	60.04	50.00	371
ST37_10_R	TCTCAGCACGAGTCTTGCAG	20	60.04	55.00	371
ST37_12_L	CGATGCTTTGTGCGGCAATA	20	59.90	50.00	457
ST37_12_R	GCAGCACACGCCTTTGTTAA	20	59.97	50.00	457
ST87_6_L	CGCCGATACCTGGTAAGAGC	20	60.32	60.00	140
ST87_6_R	GATATCTAGCCCGAGTGCCG	20	59.83	60.00	140
ST87_7_L	ATGTTGATGAGAACCCGCGT	20	60.04	50.00	122
ST87_7_R	CCCGGTTCCAAAGCTACCAT	20	60.03	55.00	122
ST87_9_L	CGCCGTATCAACCATGCTTC	20	59.70	55.00	289
ST87_9_R	AACGAAAACAAGGGAAGCGC	20	59.97	50.00	289
ST87_12_L	CCTGAACATCTGCACCACCT	20	59.96	55.00	568
ST87_12_R	TGGCTGCTGGAAAGAGATGG	20	60.04	55.00	568
ST101_1_L	AGCGGTCCAATCATCTGTATGT	22	59.56	45.46	60
ST101_1_R	AAAAAGTACGGGGTGCAAACG	21	59.93	47.62	60
ST101_2_L	TCGAGGCTGGTGAAACAAGT	20	59.53	50.00	71
ST101_2_R	TCCTGTTGCAACGCTCTCTT	20	59.89	50.00	71
ST101_3_L	CTGCCAAAACGATCCCGGG	19	61.41	63.16	60
ST101_3_R	AATTACCTTGGTCATTCGCAGG	22	58.98	45.46	60
ST101_4_L	AGCGGCTGTATTACGGTTCC	20	60.18	55.00	90
ST101_4_R	TGACACGAACCAAGTGACGT	20	59.83	50.00	90
ST101_5_L	CACCAAGCCGCATTCAACAA	20	59.97	50.00	425
ST101_5_R	TGAAACGAGTGGTTGAGCGA	20	59.90	50.00	425
ST101_6_L	TCTGCTGGACCAACAAGTTCA	21	59.79	47.62	145
ST101_6_R	CAGCCGCAACAATTTCTGCT	20	60.04	50.00	145
ST101_7_L	GCGAAAGTACCGATTGTCGC	20	59.98	55.00	168
ST101_7_R	AAACGAACCAACACTCGCCA	20	60.75	50.00	168
ST101_8_L	ATAGCCAAGCAGGGGTGTTC	20	60.03	55.00	288
ST101_8_R	TAGCGAGCGGTAATGCGATT	20	59.97	50.00	288
ST101_9_L	CCTAGGTTTGGAAGCGCTGA	20	60.04	55.00	566
ST101_9_R	TCCAAGCACGGTCGATTTCA	20	59.97	50.00	566
ST101_10_L	CGCCTCAAGTTACTCGGATGA	21	59.87	52.38	250
ST101_10_R	TGGAACATCCGCCACTTCTT	20	59.60	50.00	250
ST101_11_L	AGTCGAATTTGGACAGCCACT	21	59.93	47.62	121
ST101_11_R	TTTGCAGCGCGAATGATACG	20	59.97	50.00	121
ST121_5_L	TGTGCGGAAGGAGTTTGGAG	20	60.25	55.00	78
ST121_5_R	TCGTTTAACCCGCCTCGAAA	20	59.97	50.00	78
ST121_9_L	GGCGTTCAAAATGTGGCTGA	20	59.69	50.00	138
ST121_9_R	TGAACGCATAACCCCGCTAA	20	59.75	50.00	138
ST121_11_L	AATCAAAGCCCCCTCGCTAC	20	60.11	55.00	368
ST121_11_R	CTTTGGTGTGAACTCGCGTG	20	60.04	55.00	368
ST121_12_L	ATCCGCATATTTCGAGCCCC	20	60.32	55.00	243
ST121_12_R	ACAGTGGAAGGGGCAAAAGT	20	59.74	50.00	243
ST155_6_L	CATGTGAGATGCCACCCTCA	20	59.75	55.00	245
ST155_6_R	GGGCCAAAACTTCCCCTTCT	20	60.18	55.00	245
ST155_10_L	ACGTTTCAGACCGTCAAGCT	20	59.90	50.00	429
ST155_10_R	CCTCCACAATCACTCGGCTT	20	60.04	55.00	429
ST155_11_L	ACGTTTCAAATTCGCGCTCC	20	60.11	50.00	134
ST155_11_R	TCAATGTTGTTTACGGCGCG	20	60.11	50.00	134
ST155_12_L	AATCGCCAAAGTGCACCAAC	20	59.97	50.00	666
ST155_12_R	AACCGAACGAAAACAAGGCG	20	59.97	50.00	666
ST173_2_L	GGTAAAGCTGGAACGGGGAA	20	59.96	55.00	811
ST173_2_R	ACTCACATTGATCGGCGGTT	20	60.04	50.00	811
ST173_4_L	ATTGGCTTGCGGTCAGATGA	20	60.04	50.00	624
ST173_4_R	GGCATCGTCCGGAATTTTCG	20	59.97	55.00	624
ST173_5_L	AACCGACTTGGCTTTGTGGA	20	60.11	50.00	482
ST173_5_R	ACCTCGATAGCAGCAATCGG	20	59.97	55.00	482
ST173_11_L	TGTGCGTACCTAGGTGGAGA	20	59.96	55.00	350
ST173_11_R	GGCGCATTTGGAAGATGGTC	20	59.90	55.00	350
ST177_2_L	CAAGCAACTACACCCACGGA	20	60.25	55.00	154
ST177_2_R	TTGTCATTAGCCCCGCCTTT	20	59.96	50.00	154
ST177_4_L	AGCAACTCCGGTTACAGGTG	20	59.97	55.00	485
ST177_4_R	CTTCACGCCGTCCTCGAATA	20	59.90	55.00	485
ST177_8_L	ATAGCTTTCGTCACGCGGAT	20	59.90	50.00	365
ST177_8_R	TGTTTTTCGCAGGAGCAGGA	20	60.18	50.00	365
ST177_14_L	CAGCTACGGTTGAGTGGGAG	20	60.11	60.00	788
ST177_14_R	TTGCTCCGGTTTTTGCTTCG	20	59.97	50.00	788
ST425_4_L	CGCTGCAGCTAACATGGAATC	21	60.00	52.38	70
ST425_4_R	TTGGGGTGTAGTAGCACGTG	20	59.68	55.00	70
ST425_6_L	GGGTTTGGTGGGTAACTGGT	20	59.81	55.00	680
ST425_6_R	CTGCTTCGTTTCTCTGGGGA	20	59.68	55.00	680
ST425_8_L	TTGCACATAGGCCAAGTCCA	20	59.60	50.00	304
ST425_8_R	ATGGAAACGTTACCGGTGCT	20	59.96	50.00	304
ST425_12_L	TTTATCGCAGAACCAGCCGT	20	60.04	50.00	152
ST425_12_R	CGCGGTGAAAAACTAGTGCC	20	60.11	55.00	152
ST451_5_L	TTGCAAGGGTATCCACCGTC	20	60.04	55.00	641
ST451_5_R	AGCAAAAGCACCGGCAAATT	20	59.89	45.00	641
ST451_6_L	TTGCGGTGTCATCTCTACCC	20	59.47	55.00	559
ST451_6_R	TAAGACTCGCGCATGTTGCT	20	60.39	50.00	559
ST451_8_L	GAGAAGCGGAAAACCAAGCG	20	60.11	55.00	250
ST451_8_R	CGGCTACACATGCGAACAAG	20	59.91	55.00	250
ST451_10_L	ATGCCATTAACGACGCTGGA	20	60.11	50.00	156
ST451_10_R	ATTTCATCCGCACGCCAAAG	20	59.83	50.00	156
ST1247_1_L	CCTGCGTCTGTGATTATGCA	20	58.34	50.00	409
ST1247_1_R	CTCCTTCGTCCGAGTCATTC	20	57.80	55.00	409
ST1247_3_L	TTCCTTTTCCGCTAGTTTGTG	21	56.74	42.86	541
ST1247_3_R	TCCAGATAGCGTATTCCCGT	20	58.01	50.00	541
ST1247_4_L	CCGTGTAATTTGCCCATATCAG	22	57.51	45.45	199
ST1247_4_R	CCATTTCCCCGTGCACTATT	20	58.24	50.00	199
ST1247_5_L	TCCGTGTAATTTGCCCATATCA	22	57.84	40.91	112
ST1247_5_R	TTTCATTATGCGCGACCTGG	20	58.99	50.00	112
CC8_1_L	AAGTGGGGCAGGGAAAACAA	20	60.03	50.00	131
CC8_1_R	CACCGATTTGCGCTCGTAAG	20	59.98	55.00	131
CC8_2_L	CATGTACCTCTTGTCGCCGA	20	59.83	55.00	84
CC8_2_R	CCGCTGGTATCCTGTTGCTA	20	59.54	55.00	84
CC8_3_L	CGCTGGAGTTTTAGCTTGCG	20	60.18	55.00	69
CC8_3_R	TCATCAAAAGGGGTGGGCG	19	60.30	57.90	69
CC8_4_L	AGCAGAAGAAGTAATCGATGCA	22	57.87	40.91	71
CC8_4_R	CACCGTGGGAATGGACATCA	20	60.04	55.00	71
CC8_5_L	ACAGAACCTGTTATTGGCGGA	21	59.65	47.62	70
CC8_5_R	GTTGCGCGCCTTTAAAGACT	20	59.76	50.00	70
CC8_6_L	ATCGTGCAGGCGAAACAGTA	20	60.04	50.00	131
CC8_6_R	GATAAACCTGTCACCGCCCA	20	60.04	55.00	131
CC8_7_L	GCCGGAAGTGTTTTTCTCATGT	22	59.71	45.46	430
CC8_7_R	TCGAGTTGCAACTAGTACGGA	21	58.85	47.62	430
CC8_8_L	ATCACGGGATGCGAAATGGT	20	60.11	50.00	310
CC8_8_R	TCTGCTTCAAAGGTACGGGA	20	58.66	50.00	310
CC8_9_L	CTTTTGGTGGTGGTTCAGCG	20	59.97	55.00	135
CC8_9_R	TTGCGGCTGTAACTTCCGAT	20	60.04	50.00	135
CC8_10_L	CCGTACCCCAAATGGAGTCA	20	59.38	55.00	142
CC8_10_R	ACCTTGCTTCGCGATACAGT	20	59.75	50.00	142
CC9_8_L	GGTGGTTCTGGTCTTGCCTT	20	60.18	55.00	261
CC9_8_R	ACCGGATCTGTTTGTTCGATTG	22	59.26	45.46	261
CC9_9_L	AGGGAGCGGAAAACTTCTAAGT	22	59.36	45.46	327
CC9_9_R	TCGGCTTGTTCGGCATACTT	20	60.04	50.00	327
CC9_11_L	ACTTGGATTTTGGCGCATCG	20	59.83	50.00	128
CC9_11_R	CATCTGGCACGGTGACTACA	20	59.75	55.00	128
CC9_13_L	TGAGTCTCGCTTGTTGCCTT	20	59.89	50.00	670
CC9_13_R	ATGCCTTGCACTTGGGCTAT	20	60.03	50.00	670
Univ_3_L	GGATTGGAGCGAATAAGTTGGC	22	59.97	50.00	114
Univ_3_R	GGATGAGTTCTCAGCCGCAA	20	60.39	55.00	114
Univ_6_L	TCCACGGTGACTTAACGCAA	20	59.90	50.00	327
Univ_6_R	ATTGGCCTGCAAATGCTTCG	20	60.11	50.00	327
Univ_7_L	CAGTTGGTAGAGCAATCGGC	20	58.99	55.00	60
Univ_7_R	TCCACAGGCAGGACTCGAA	19	60.53	57.90	60
