## Supplemental Table S3 for "K-mer based method for finding sequence type-specific PCR primers for *Listeria monocytogenes*"

### Sheet: Sheet1
Table S3. Specificity and sensitivity of experimentally tested type-specific PCR primers
Primer pair ID	Specificity	Sensitivity
ST5_2	4	100			WORKING PCR primers
ST5_4	10	100			NOT WORKING PCR primers
ST5_15	100	100
ST5_17	100	100
ST7_4	100	100
ST7_6	100	66
ST7_7	100	100
ST7_10	100	100
ST29_7	94	100
ST29_9	100	100
ST29_10	100	100
ST29_12	6	100
ST37_1	9	100
ST37_2	35	100
ST37_3	6	100
ST37_4	26	100
ST37_5	37	100
ST37_6	18	100
ST37_7	6	100
ST37_8	43	100
ST37_9	67	100
ST37_10	20	100
ST37_12	75	100
ST87_6	92	100
ST87_7	100	100
ST87_9	100	100
ST87_12	100	100
ST101_1	53	100
ST101_2	100	100
ST101_3	39	100
ST101_4	88	100
ST101_5	84	100
ST101_6	24	100
ST101_7	78	100
ST101_8	12	100
ST101_9	24	100
ST101_10	6	100
ST101_11	6	100
ST121_5	100	100
ST121_9	100	100
ST121_11	100	100
ST121_12	100	100
ST155_6	100	100
ST155_10	100	100
ST155_11	41	100
ST155_12	100	100
ST173_2	100	100
ST173_4	100	100
ST173_5	100	100
ST173_11	100	100
ST177_2	100	100
ST177_4	100	100
ST177_8	16	100
ST177_14	100	100
ST425_4	6	100
ST425_6	100	100
ST425_8	67	100
ST425_12	100	100
ST451_5	100	100
ST451_6	100	100
ST451_8	6	100
ST451_10	100	100
ST1247_1	100	100
ST1247_3	6	100
ST1247_4	8	100
ST1247_5	26	100
CC8_1	26	100
CC8_2	24	89
CC8_3	18	100
CC8_4	45	100
CC8_5	71	100
CC8_6	92	100
CC8_7	98	100
CC8_8	90	89
CC8_9	26	100
CC8_10	49	100
CC9_8	100	100
CC9_9	100	100
CC9_11	18	100
CC9_13	100	100
Univ_3	NA	98
Univ_6	NA	100
Univ_7	NA	98
