## Supplemental Table S4 for "K-mer based method for finding sequence type-specific PCR primers for *Listeria monocytogenes*"

### Sheet: Sheet1
Table S4. 15-plex PCR primer ID-s and product sizes
Primer pair ID	PCR product size (nt)
ST5_17	786
ST7_4	124
ST29_10	569
ST87_9	289
ST101_2	71
ST121_9	138
ST155_6	245
ST173_5	482
ST177_2	154
ST425_6	680
ST451_5	641
ST1247_1	409
CC8_6	131
CC9_13	670
Univ_6	327
